# SARS-CoV-2 sculpts the immune system to induce sustained virus-specific naïve-like and memory B cell responses

**DOI:** 10.1101/2021.04.29.21256002

**Authors:** Leire de Campos-Mata, Sonia Tejedor Vaquero, Roser Tachó-Piñot, Janet Piñero, Emilie K. Grasset, Itziar Arrieta Aldea, Natalia Rodrigo Melero, Carlo Carolis, Juan P. Horcajada, Andrea Cerutti, Judit Villar-García, Giuliana Magri

**Affiliations:** Translational Clinical Research Program, Institut Hospital del Mar d’Investigacions Mèdiques (IMIM), 08003 Barcelona, Spain; Research Programme on Biomedical Informatics (GRIB), Hospital del Mar Medical Research Institute (IMIM), Department of Experimental and Health Sciences, Pompeu Fabra University (UPF), Barcelona, Spain; Department of Medicine, Immunology Institute, Icahn School of Medicine at Mount Sinai, New York, NY 10029, USA; Department of Infectious Diseases, Hospital Del Mar, Institut Hospital del Mar d’Investigacions Mèdiques (IMIM), 08003, Barcelona, Spain; Centre for Genomic Regulation (CRG), The Barcelona Institute of Science and Technology, Dr. Aiguader, 88, 08004 Barcelona; Catalan Institute for Research and Advanced Studies (ICREA), 08003 Barcelona, Spain

## Abstract

SARS-CoV-2 infection induces virus-reactive memory B cells expressing unmutated antibodies, which hints at their emergence from naïve B cells. Yet, the dynamics of virus-specific naïve B cells and their impact on immunity and immunopathology remain unclear. Here, we longitudinally studied moderate to severe COVID-19 patients to dissect SARS-CoV-2-specific B cell responses overtime. We found a broad virus-specific antibody response during acute infection, which evolved into an IgG1-dominated response during convalescence. Acute infection was associated with increased mature B cell progenitors in the circulation and the unexpected expansion of virus-targeting naïve-like B cells that further augmented during convalescence together with virus-specific memory B cells. In addition to a transitory increase in tissue-homing CXCR3^+^ plasmablasts and extrafollicular memory B cells, most COVID-19 patients showed persistent activation of CD4^+^ and CD8^+^ T cells along with transient or long-lasting changes of key innate immune cells. Remarkably, virus-specific antibodies and the frequency of naïve B cells were among the major variables defining distinct immune signatures associated with disease severity and inflammation. Aside from providing new insights into the complexity of the immune response to SARS-CoV-2, our findings indicate that the de novo recruitment of mature B cell precursors into the periphery may be central to the induction of antiviral immunity.
