## Supplementary material for "SARS-CoV-2 sculpts the immune system to induce sustained virus-specific naïve-like and memory B cell responses": data file S1

### Sheet: Data File S1
Data File S1. Raw data of SARS-CoV-2-specific antibody titers and selected immune parameters used to perform pairwise correlations and PCA.
SAMPLE	Time point	RBD IgG (AUC)	RBD IgA (AUC)	RBD IgM (AUC)	NP IgG (AUC)	NP IgA (AUC)	NP IgM (AUC)	CD19+ (%live)	PCs (%CD19+)	IgG PCs (%CD19+)	IgM PCs (%CD19+)	IgA1 PCs (%CD19+)	R3+R4- (%PCs)	R3+R4+ (%PCs)	Naïve (%CD38dull)	CD21low (%trans)	IgG1 (%ME)	CXCR3 (%ME)	ME (%CD19+)	IgM+IgD+ ME (%ME)	CD27- (%IgD-)	DN2 (%ME)	DN3 (%ME)	DN2 (%IgG1 ME)	CD3+ (%live)	CD4 T cells (%live)	CD8 T cells (%live)	Naïve (% CD4+ T cells)	Naïve (%CD8+ T cells)	Activated (%CD4+ T cells)	cTfh (CD4+ T cells)	Activated cTfh (%cTfh)	CM (%CD8+ T cells)	EM3 (%CD8+ T cells)	Activated (%CD8+ T cells)	HLA-DR GeoMFI (CD11c+)	CD38 GeoMFI (CD11c+)	CD14dimCD16+ Mo (%live)	pDcs (%live)	mDCs (%live)	Basophils (%live)	CD56brightCD16- (%NK)
HC1	NA	0.076	0.03705	0.0526	0.6214	0.04721	0.6287	5.58	0.74	0.26	0.051	0.26	33.7	3.96	76.4	10.4	26.1	46	20.2	24.4	20.6	1.48	1.99	2.08	57.3	31.8	19.9	42.2	48.5	0.22	1.58	4.85	4.66	13	0.4	15466	16102	0.44	0.55	0.33	1.08	4.65
HC2	NA	0.07031	0.02655	0.04429	0.709	9.452e-06	0.4306	5.14	0.9	0.27	0.066	0.34	7.67	2.44	69.5	2.18	17.5	39.67	24.9	25.5	14.7	3.25	0.05	4.3	68.1	44.9	19.3	41.9	35.8	0.69	2.88	5.25	6.9	6.07	0.7	33943	14175	1.26	0.34	0.52	1.61	1.92
HC3	NA	0.06229	0.2364	0.06545	0.6318	0.06907	0.1871	3.58	1	0.45	0.052	0.24	29.9	1.42	62.8	11	32.8	45.99	31.7	24.3	11.5	1.09	0.55	2.32	63	46.2	15.1	45.4	15.4	0.85	1.9	4.87	13.3	7.2	0.94	26682	14137	0.9	0.99	0.61	0.42	3.18
HC4	NA	0.001887	0.0641	0.03081	0.5937	0.08678	0.2531	3.78	0.92	0.31	0.076	0.39	31.7	5.95	65.3	7.19	21	37.9	25.3	43.7	17.3	2.11	0.37	5.18	55.5	42.6	10.2	43.3	30.6	0.19	3.05	4.77	18	24.3	0.3	23540	20938	0.64	0.45	0.52	1.47	5.26
HC5	NA	0.0001761	0.000675	0.2593	0.7317	0.08747	0.2498	6.75	1.2	0.29	0.096	0.62	21.6	6.77	60.1	3.8	30.4	46.59	30.4	26.7	15.3	1.34	0.23	2.76	68.8	44.4	20.9	33.4	21.5	0.36	2.8	6.16	10.4	9	0.45	33502	12201	0.4	0.22	0.37	2.11	0.91
HC6	NA	0.01838	0.008756	0.1623	0.8711	0.06724	0.2523	5.25	0.15	0.059	0.032	0.038	40.9	7.3	60.4	5.57	13.6	47.6	28.5	32.7	13	1.33	0.51	1.94	70.5	49.5	17.5	39.7	33	0.52	3.55	3.16	10.4	7.98	0.56	18654	16339	1.21	0.31	0.14	1.51	4.59
HC7	NA	0.03794	0.05341	0.2433	0.6519	0.108	0.2541	5.22	0.32	0.073	0.062	0.11	22.9	4.86	65	13.1	16.9	37.88	30.2	32.7	8.23	0.7	0.29	2.59	71.5	40.4	25.2	48.5	37.6	0.33	1.7	4.51	12.9	15.5	0.29	10544	13470	1.23	0.42	0.43	1.73	4.51
HC8	NA	0.03635	0.025	0.2837	0.927	0.06232	0.2392	6.66	4.36	2.01	0.13	0.92	37.6	7.52	62.9	3.34	25.2	40.88	31.7	12.8	9.14	1.42	0.37	1.77	59.5	32.7	22.8	14.3	21.7	0.47	5.4	6.46	11.6	11.5	0.35	18120	13087	1.54	0.28	0.2	2.53	7.02
HC9	NA	0.02698	0.04508	0.2132	0.2206	0.02759	0.3465	6.43	0.24	0.083	0.013	0.088	46.4	7.84	25.2	1.23	15.8	41.83	71.8	27.9	10.8	0.72	0.19	1.75	62.8	40.1	19.1	27.7	13.9	0.18	3.19	4.4	36.6	12.6	0.26	19379	11685	0.74	0.54	1.06	1.25	0.74
HC10	NA	0.03503	0.0519	0.2793	0.5126	0.1829	0.5633	2.73	1.52	0.54	0.25	0.47	48.3	2.62	79.3	7.97	12.2	25.01	17.5	35.4	19.4	2.83	0.5	11.2	64.3	25	24	27.8	24.7	1.7	5.29	8.17	6.16	18.1	5.53	29614	18006	2.61	0.26	0.63	1.69	0.75
HC11	NA	0.06581	0.0114	0.06304	0.4007	0.05424	0.2227	9.61	0.56	0.099	0.098	0.19	26.2	2.96	78	3.85	11.4	31.69	18.8	46.1	22.9	1.58	0.34	3.04	39	23.6	13.5	31.4	8.07	0.71	6.04	6.05	10.8	14	0.52	17875	20102	1.89	0.45	0.37	0.77	2.95
HC12	NA	0.03843	0.0003	0.04683	0.238	0.2803	0.1496	3.33	0.72	0.23	0.059	0.29	17.6	3.38	42.2	19	11.5	33.7	52.7	50.5	6.72	0.39	0.45	0.57	61.5	35.5	24.1	23.1	26.8	0.48	3.95	5.83	11.5	9.21	0.52	24785	17821	1.02	0.25	0.16	1	0.93
HC13	NA	0.03781	0	0.109	0.8921	0.1709	0.206	9.01	0.1	0.037	0.029	0.011	42.7	2.67	62.8	4.09	11.6	36.44	33.9	43.9	20.4	0.54	0.25	1.02	58.2	44.2	11.8	26	10.4	0.28	3.97	5.84	5.91	15.2	1.82	20993	15894	0.79	0.45	0.64	0.94	2.34
HC15	NA	0.02571	0.00525	0.17	0.3943	0.1912	0.7858	3.77	0.59	0.18	0.098	0.21	54.8	5.03	65.6	3.25	16	60.9	29.3	35.5	22.2	2.61	0.42	7.6	71.2	45.9	17.4	47.4	43.7	0.34	4.74	4.44	5.26	1.8	0.51	42463	19617	0.35	0.41	0.48	1.01	4.79
HC16	NA	0.000416	0	0.08215	0.4041	0.2399	0.2619	6.16	0.75	0.21	0.12	0.28	56.2	3.91	75.4	1.6	27.6	47.8	20.6	25.9	18.2	2.89	0.62	6.04	62	29	19	37.9	53.4	0.27	5.34	2.58	12.6	9.5	0.56	7439	18879	0.41	0.33	0.38	0.46	10.2
HC17	NA	0.01839	0	0.1223			0.3678	12.3	0.61	0.14	0.037	0.19	22.9	7.78	30.8	5.96	32.5	58.79	65.3	11.6	17.3	2.22	0.21	3.79	71	44.6	22.6	24.1	20.2	0.23	3.92	3.58	1.01	3.21	0.24	12398	12622	0.29	0.49	0.22	0.074	3.7
COV1	T1	1.473	1.5	1.186	1.735	1.76	3.033	11.2	22	6.51	0.84	13.3	67.5	1.93	31.6	10.4	6.64	35.1	49.9	50.1	7.1	1.05	0.57	7.24	49.1	34.2	13.7	19.1	28.2	1.64	1.88	8.68	5.68	10	20.9	18798	22645	0.074	0.00279	0.026	0.00772	0.21
COV2	T1	0.1813	0.0894	0.1347	0.8852	0.3484	0.5843	8.13	1.04	0.2	0.38	0.2	42.9	10.2	77.2	18.6	8.15	12.45	17.3	30.7	16.7	1.52	0.32	7.37	59	38.1	10.8	60.8	44.9	0.63	2.21	2.07	5.52	16.7	2.42	21134	44817	0.07	0.35	0.1	0.83	0.9
COV3	T1	1.414	0.7526	1.122	1.722	0.8493	1.546	7.95	1.39	0.46	0.29	0.21	70.8	20.8	70.2	8.33	37.3	34.49	24.2	18.9	15.2	2.14	0.3	2.74	62.5	36.5	22.1	29.6	19.1	1.69	7.22	8.94	11.2	10.7	23.9	31385	23001	0.26	0.14	0.67	0.39	2.22
COV4	T1	1.536	1.663	1.29	1.968	1.828	1.252	6.23	10.8	5.65	0.83	3.55	68.7	13.6	67.1	8.53	21.7	67.6	23.8	21.1	27.1	7.95	0.96	17.1	44.1	27.2	13.5	10.8	7.72	5.07	6.41	20.9	27.3	10.8	12.2	15546	18810	0.095	0.064	0.1	1.75	1.92
COV5	T1	1.402	0.8118	0.9081	1.916	1.367	0.7461	7.24	5.89	2.85	0.83	1.66	57.3	3.09	64.5	4.95	21.5	45.53	27.9	13	20.6	2.45	0.73	6.23	48.6	32.1	14.1	19.4	8.8	2.76	9.3	9.01	19.5	8.97	13.5	19416	14574	1.88	0.41	0.58	1.28	0.78
COV6	T1	1.526	2.193	0.8082	1.982	1.739	1.302	14.4	0.45	0.15	0.073	0.16			74.3	22.6	17		23.7	16	39.2	4.01	10.6	5.39	41.6	24.8	12.1	27.1	16.1	8.05	3.02	35.3	6.13	8.2	3.58	6759	18564	0.24	0.067	0.54	0.32	2.02
COV7	T1	0.6052	1.648	0.5312	1.09	0.904	0.7818	18.8	1.66	0.86	0.28	0.4	65.1	13	90.8	16.9	19.1	18.76	7.39	2.26	45.7	1.18	1.74	3.69	63.3	43	15.7	15.3	8.05	0.52	2.08	10.8	9.87	27.4	3.19	11166	34891	0.00726	0.24	0.76	0.3	5.71
COV8	T1	1.543	1.07	1.068	2.154	1.484	1.965	8.89	11	5.53	0.93	1.78	84.6	4.97	76.8	5.21	28.5	34.6	16.9	9.67	29.7	3.27	0.8	5.28	61.5	37.2	13.2	11.4	24.1	5.45	3.21	39.3	5.16	11.3	21.8	9801	24275	0.00765	0.19	0.5	0.081	1.93
COV9	T1	1.615	0.6948	0.9716	1.997	1.126	1.083	9.32	1.44	0.96	0.15	0.21	73.7	6.83	76.9	4.31	37.1	41.06	16.8	15.4	20.4	1.45	0.39	2.34	45.9	27.6	16.9	43.2	28.7	3.21	3.09	8.11	5.94	5.87	28.6	12657	22189	0.19	0.23	0.41	3.14	1.54
COV10	T1	1.564	1.527	1.323	2.031	1.416	1.378	8.75	4.45	3.02	0.57	0.66	85.8	6.16	69.2	8.81	25.9	36.2	24.6	19.9	25.6	3.41	0.89	9.71	56.6	35.7	15	10.4	13.2	9.23	4.53	37.9	4.58	12.9	7.97	14371	27536	0.017	0.25	0.51	0.58	0.77
COV11	T1	1.3	1.586	1.249	1.925	1.923	1.812	13.3	13.3	8.08	1.46	3.61	43	7.7	72	36.3	21.1	23.44	17.6	25.8	30.1	4.8	1.48	10.8	41.7	21.7	17.2	35.7	45.2	2.52	2.81	7.42	4.64	17.3	5.12	7039	30199	0.42	0.068	0.16	0.25	0.64
COV12	T1	0.5706	0.8885	0.4373	1.86	0.5171	0.4737	11	4.19	1.48	0.61	1.62	40.2	5.14	75.5	32.4	25	34.7	18.4	18.8	33.3	5.86	2.35	12.1	35.3	19.3	11.6	14	9.72	1.59	5.26	3.71	10.5	28.7	6.27	16194	35395	0.49	0.17	0.068	0.28	0.43
COV13	T1	0.03957	0.2557	0.1892	1.462	0.5508	0.9286	8.25	2.46	0.53	0.27	0.55	48.4	8.5	69	19.1	36.7	41.36	24.7	9.78	33.7	4.19	0.59	6.93	67	41.6	21	21.2	18.5	1.28	6.19	6.45	5.95	34.3	4.96	27889	42682	0.15	0.14	0.083	0.25	0.82
COV14	T1	1.27	1.217	1.609	1.416	0.7853	1.881	16.2	4.45	3.01	0.63	0.68	42.1	4.59	71.9	25.5	27.9	20.76	22.1	25.7	25.8	1.96	1.5	3.56	62.1	35.9	24.2	54.9	72.2	1.85	1.63	5.61	5.38	4.01	5.96	11218	20462	0.059	0.096	0.38	0.11	1.91
COV15	T1	0.8322	0.2752	0.3656	1.313	0.6351	0.8318	8.9	1.38	0.47	0.13	0.52	50	10.8	81	2.21	34.5	58.9	12.8	5.73	28.8	8.06	0.42	11.4	55	42.8	9.14	11	33.2	1.34	3.26	8.41	18.3	6.72	2.22	14335	18449	0.7	0.3	0.44	0.69	3.48
COV16	T1	0.5728	1.302	0.3558	0.9774	0.4317	0.3785	33.3	0.25	0.065	0.062	0.091	36.9	7.38	81.5	44.7	30.9	31.7	12.7	10.7	25.3	1.56	3.26	2.78	35.1	13.2	16	16.7	29.1	2.32	4.65	8.72	5.2	30.1	3.76	4780	36054	0.34	0.00152	0.035	0.21	6.65
COV17	T1	1.18	1.24	1.174	1.625	0.6989	0.8758	8.21	2.97	1.27	1.06	0.41	61.6	11.2	82.4	2.34	27.3	43.53	12.5	14.5	27.6	3.14	2.16	5.2	60.5	46.5	11.7	24.4	21.7	1.69	1.83	6.8	3.24	20.1	3.36	27055	49566	0.15	0.12	0.12	0.85	3
COV18	T1	1.329	2.138	1.536	2.05	1.625	2.969	5.36	18.6	7.15	3.34	5.36	44.1	9.31	39.7	4.44	18.1	28.7	44.4	41.9	22.6	8.14	4.64	9.53	47.7	37	9.1	20.5	20.8	1.57	1.69	4.39	6.58	3.52	8.38	6747	24305	0.059	0.044	0.051	0.31	0.47
COV19	T1	1.089	1.465	1.025	1.812	1.202	0.4737	12.8	20.4	13.7	2.11	3.74	58.4	27.8	82.3	22	22.2	30.6	9.86	19.8	28.3	4.18	0.7	21.5	39	25.6	11.6	5.45	16.8	4.15	4.08	6.33	7.88	33.4	8.18	4956	25945	0.64	0.016	0.087	0.021	0.87
COV20	T1	0.6614	0.3289	0.4249	1.383	1.175	1.23	4.7	3.88	0.98	1.03	0.96	66.6	19.5	62.1	11.1	14.8	34.76	29.5	40.5	12.9	2.44	0.3	8.81	46	31.2	13.5	26	6.68	0.58	3.39	3.02	11.8	29	1	20886	25717	0.28	0.22	0.31	0.53	0.45
COV21	T1	0.967	0.8365	0.9364	1.913	0.7107	0.9598	28.5	3.52	1.86	0.45	0.9	60.1	29.2	85.3	10.1	37.9	32.3	12	5.5	25.7	2.27	1.87	4.42	38.7	20.6	16.4	21.1	9.94	2.66	9.6	12.8	7.58	23.5	2.46	13069	40449	0.65	0.068	0.057	0.9	0.64
COV22	T1	1.411	1.042	1.561	1.865	1.019	2.125	16	0.92	0.32	0.18	0.34	59.6	14.8	64.7	6.64	14.7	24.78	31.6	42.4	15.5	0.75	0.72	0.69	46.3	33.7	11.2	36.9	51.7	1.38	7.73	8.72	11.3	3.54	3.85	13074	32598	0.077	0.11	0.4	0.63	3.01
COV23	T1	1.532	1.194	1.28	1.975	1.145	1.038	19.9	0.72	0.39	0.033	0.18	66.4	9.82	70.1	3.71	25.7	41.66	27	13.7	13.6	1.49	0.84	1.74	62.8	39.1	21.3	23.6	59	0.4	4.43	5.14	8.74	8.73	1.58	13819	20337	0.2	0.056	0.21	1.2	2.54
COV24	T1	1.564	1.276	1.552	2.138	1.169	2.488	17.3	1.58	1.07	0.14	0.17	11.8	3.69	76	20.1	34.4	16.51	21.2	10.4	25.7	5.57	1.48	7.51	55.5	36.7	17.3	58.7	63.3	1.17	0.78	15.4	3.83	3.14	1.87	12422	27120	0.036	0.015	0.14	0.15	2.74
COV25	T1	1.011	0.656	0.5219	1.784	1.856	1.908	29.4	3.32	1.43	0.48	1.08	69	11.4	72	13.2	31.7	28.41	21.9	17.6	43.4	3.42	3.56	5.37	28.6	19.1	7.87	24.1	28.6	5.19	6.64	12.4	16.5	7.22	7.45	6998	27986	0.042	0.052	0.16	0.00123	1.63
COV1	T2	1.51	0.5592	0.6684	1.808	0.4352	0.7842	6.68	0.83	0.19	0.085	0.32	26.8	2.11	25.2	4.06	9.97	43.2	70.5	40.2	8.47	0.94	0.37	4.86	64.3	46.9	15.4	15.6	23.6	0.31	2.47	5.41	11.1	17.2	1.21	34766	11959	1.63	0.2	0.28	0.99	1.01
COV2	T2	1.474	0.1982	0.4962	1.71	0.3939	0.7075	6.39	0.42	0.051	0.084	0.053	50.8	8.56	69.2	4.99	8.18	21.98	20.8	48.6	12.9	0.5	0.086	2.09	65.4	40.6	14.1	56	36.9	1.06	2.52	6.15	7.74	16.2	4.03	28550	15715	1.92	0.52	0.41	2.06	2.16
COV3	T2	1.349	0.1244	0.5224	1.672	0.1647	0.644	7.79	0.27	0.033	0.018	0.051	63	12.3	67	26.7	40.2	36.01	28.5	16.1	15.5	1.83	0.26	2.23	59.7	38.2	17.5	27.4	20.5	0.42	6.53	3.64	11.8	14.2	2.46	37826	18604	1.05	0.24	0.65	0.55	1.78
COV4	T2	1.219	0.2912	0.3178	1.702	0.3798	0.3438	7.34	2.91	0.44	0.14	1.34	29.9	3.56	56.4	14.2	22.6	48.58	36.5	13.7	17.3	1.8	0.44	4.77	43.4	27.7	12.9	14.7	6.59	1.29	8.83	5.2	20.2	14.5	5.98	18871	11260	2.96	0.35	0.72	1.77	0.8
COV5	T2	1.68	0.7119	0.3688	1.805	0.8341	0.1967	3.16	2.93	0.84	0.27	0.99	70	5.13	52.4	4.8	23.3	69.21	38.6	20.5	22.8	5.26	0.77	7.77	46.7	24.8	17.4	6.85	3.88	1.1	7.35	7.72	25	14.5	1.63	19928	16050	1.18	0.52	0.45	3.47	2.01
COV9	T2	1.658	7.09e-05	0.1834	1.854	0.4905	0.6562	6.67	0.52	0.2	0.022	0.095	44.9	5.18	72.2	7.52	39.7	49.97	20.5	16.4	21.2	2.05	0.34	3.37	51.5	33.6	16.2	43.4	36.1	0.57	4.68	8.05	9.85	7.53	0.58	16655	13406	1.13	0.28	0.49	4.01	1.77
COV11	T2	1.537	1.124	0.9277	1.886	1.349	0.7549	3.4	1.14	0.022	0.083	0.49	28.9	3.64	73.8	5.56	23.4	43.16	18.3	25.4	25.4	3.05	0.75	5.06	57.8	23.5	27.5	23.2	19.8	1.81	4.28	10.5	3.15	33.4	2.51	19341	16927	1.91	0.31	0.33	0.76	1.19
COV12	T2	1.811	2.001	1.165	1.892	0.242	0.5279	7.88	0.81	0.12	0.077	0.31	44	6.51	58.7	6.77	30.3	44.82	33.2	19.5	18.6	1.75	0.54	2.64	56.6	37.7	15.5	12.2	11.7	0.94	6.55	6.93	24.9	19.5	2.15	23987	14950	1.47	0.41	0.82	0.88	1.39
COV13	T2	1.166	0.1652	0.2368	1.694	0.3682	0.9961	9.19	0.38	0.1	0.036	0.11	40.5	6.43	63.4	3.92	39.7	56.16	30.2	10.8	27.5	1.7	0.25	2.62	65	43.3	18.4	22.3	25.6	0.87	7.26	5.54	11.1	30.3	1.12	22378	15721	1.05	0.21	0.28	0.38	1.37
COV14	T2	1.352	0.2807	0.9384	1.474	0.1343	0.8164	6.77	0.34	0.018	0.057	0.083	48.5	12.9	57.9	14.1	35.4	42.6	35.2	20.3	18.6	1.45	0.27	2.21	61.5	33.7	25.3	54	55.9	0.57	2.75		5.7	9.35	0.54	26218	11675	1.65	0.4	0.58	0.32	1.23
COV15	T2	0.9525	0.5112	0.4064	1.445	0.7028	0.7368	8.84	0.98	0.15	0.1	0.32	54.4	3.44	81.9	2.62	33.1	58.8	12.8	4.05	36.9	8.59	0.81	11.9	53.4	41.6	8.61	9.15	28.2	1.6	4.97	8.03	18.4	8.6	1.7	15381	19627	1.05	0.53	0.64	0.75	4.36
COV16	T2	1.381	1.283	0.2698	1.649	0.3437	0.8103	12.3	0.071	0.011	0.00438	0.024	30.9	6.17	59.5	10.6	35.4	52.36	28.7	10.4	11.1	0.55	0.18	0.86	55.6	20.4	28.4	11.6	14.4	1.57	7.32	6.81	5.97	41.5	3.69	16832	15908	1.77	0.011	0.28	1.11	10.9
COV17	T2	1.533	0.5613	0.9723	1.891	0.3118	0.7763	7.07	0.36	0.026	0.045	0.12	18	9.01	76	0.47	30.2	55.9	18.4	20.1	24.5	3.57	0.95	7.34	58.7	40.7	15.2	12.7	10.5	0.62	3.43	5.01	8.46	20.9	5.8	28576	14511	1.52	0.17	0.21	1.48	5.14
COV18	T2	1.454	0.9417	0.3693	1.916	1.381	0.6168	3.44	5.15	1.45	0.23	2.15	20.9	8.54	29.7	0.41	19.3	30.2	62.7	30.8	12	1.78	0.51	3.56	60.6	34.9	22	5.68	13.6	0.76	4.06	3.36	9.93	23.1	10.2	12138	17703	1.43	0.21	0.17	1.25
COV20	T2	1.241	0.2321	0.4118	1.792	0.5779	1.169	3.17	0.43	0.11	0.092	0.11	32	9.52	52.4	5.53	17.5	39.73	39	45.2	10.9	1.51	0.18	3.94	48.3	30.2	16.6	20.7	4.29	0.73	3.95	4.93	15.9	32.6	1.34	38629	12586	3.63	0.25	0.6	1.77	0.94
COV21	T2	1.449	0.9926	0.3958	1.761	0.397	1.224	16.3	0.48	0.079	0.041	0.22	53.1	6.22	83.1	2.54	37.9	48.01	14.1	8.96	20.8	1.92	0.47	3.3	49.1	24.8	22.3	17.3	7.21	1.67	12.1	8.42	16.2	20.8	3.69	26479	15734	2.08	0.21	0.54	1.17	1.08
COV22	T2	1.561	0.4705	0.4446	1.659	0.1973	0.6078	12.1	0.15	0.03	0.026	0.052	56.1	7.32	54	0.33	14.2	35.95	43.5	47.7	11.9	0.73	0.43	1.25	56.3	39.1	14.8	34.6	41.3	0.19	7.59	1.97	16.6	4.59	1.95	10579	25012	0.16	0.13	0.24	1.01	3.17
COV23	T2	1.334	0.7194	0.273	1.568	0.2746	0.4995	9.48	0.91	0.16	0.047	0.28	49.1	2.59	72.5	11.5	27.3	47.97	23.8	11.4	12.6	1.67	0.6	2.81	57.1	32.5	21.9	27	38.8	0.87	4.23	11.4	4.56	25.9	1.92	17547	16270	0.87	0.16	0.54	1.09	3.61
COV24	T2	1.565	0.7745	0.7698	1.863	0.5285	1.832	5.55	1.21	0.22	0.045	0.18	51.6	14.9	69.4	7.42	37.5	49.39	26.9	6.99	18.7	5.24	0.54	7.58	52.6	26.5	22.8	38.6	15.7	0.82	1.74	13.8	3.14	12.2	1.36	17308	26296	0.36	0.22	0.37	1.79	0.61
COV25	T2	1.427	0.6386	0.6479	1.575	1.266	1.089	14.6	0.46	0.045	0.056	0.12	51.4	3.34	66.7	4.16	34	46.59	29.1	19.1	30.2	2.61	0.44	4.51	43	27.7	13.6	31.4	27.5	2.32	9.03	9.35	13.9	6.53	4.82	24549	19303	1.34	0.35	0.92	0.77	1.95
